# Multi-ancestry Genome-wide Association Study of Inpatient Opioid Exposure Following Knee or Hip Arthroplasty

**DOI:** 10.1101/2025.07.23.25331996

**Authors:** Zeal Jinwala, Christal N. Davis, Jackson F. SooHoo, Million Veteran Program, Joel Gelernter, Rachel L. Kember, Rachel Vickers-Smith, Henry R. Kranzler

## Abstract

Opioids are commonly prescribed to manage acute postoperative pain. However, there is considerable variability in opioid administration patterns and practices, which is partially attributable to patient characteristics. We used electronic health record (EHR) and genotype data from the Million Veteran Program sample to investigate genetic predictors of individual differences in inpatient opioid analgesic exposure following knee or hip arthroplasty (n = 27,896). We extracted data from pharmacy records of administered inpatient opioid medications to derive a measure of average daily opioid exposure during the inpatient postoperative period. We then conducted genome-wide association studies (GWAS) to identify associated genetic variants in individuals of African-like (AFR; n_AFR_ = 4,676), Admixed American-like (AMR; n_AMR_ = 2,126), and European-like (EUR; n_EUR_ = 21,094) genetically inferred ancestries. Models controlled for age, sex, pre-procedure opioid use disorder status, procedure type (knee or hip), length of stay, and the first 10 genetic ancestry principal components. The within-ancestry GWAS were followed by a cross-ancestry GWAS meta-analysis using fixed-effects inverse variance weighting in METAL. No loci reached genome-wide significance in the within- or cross-ancestry GWAS. Five loci were nominally significant (*p* <5 x 10^-6^) in the cross-ancestry GWAS, 9 in the AFR GWAS, 4 in the AMR GWAS, and 3 in the EUR GWAS. This study provides a framework for the use of EHR data to examine the genetics of opioid exposure in postoperative care and indicates the need for larger samples and more precise phenotyping to better understand genetic contributors to individual variation in analgesic requirements.
