## Supplemental Tables for "Multi-ancestry Genome-wide Association Study of Inpatient Opioid Exposure Following Knee or Hip Arthroplasty"

### Sheet: Table of Contents
ST1	Table of Mean Morphine Equivalent conversion factors
ST2	List of diagnosis codes, procedure codes and drug codes used for phenotyping
ST3	Gene mapping to loci based on positional, eQTL and chromatin interaction mapping for suggestive loci in cross-ancestry
ST4	Lead SNPs for suggestive loci in AFR ancestry individuals
ST5	Gene mapping to loci based on positional, eQTL and chromatin interaction mapping for suggestive loci in AFR ancestry
ST6	Lead SNPs for suggestive loci in AMR ancestry individuals
ST7	Gene mapping to loci based on positional, eQTL and chromatin interaction mapping for suggestive loci in AMR ancestry
ST8	Lead SNPs for suggestive loci in EUR ancestry individuals
ST9	Gene mapping to loci based on positional, eQTL and chromatin interaction mapping for suggestive loci in EUR ancestry

### Sheet: ST1
Supplementary Table 1: List of diagnosis codes, procedure codes and drug codes used for phenotyping
ICD Code	Description	CPT Code	Description
81.51	Total hip replacement	27090	Removal of prosthesis, hip joint, with or without insertion of spacer
81.52	Partial hip replacement	27091	Removal of prosthesis, hip joint, with or without insertion of spacer
81.53	Revision of hip replacement, not otherwise specified	27125	Hemiarthroplasty (partial hip replacement)
81.54	Total knee replacement	27130	Total hip arthroplasty (total hip replacement)
81.55	Partial knee replacement	27132	Conversion of previous hip surgery to total hip arthroplasty
84.57	Implantation of other internal orthopedic devices	27134	Revision of total hip arthroplasty; both components
Z96.64	Presence of artificial hip joint	27137	Revision of total hip arthroplasty; femoral component only
Z96.641	Presence of right artificial hip joint	27138	Revision of total hip arthroplasty; acetabular component only
Z96.642	Presence of left artificial hip joint	27236	Open treatment of femoral fracture, proximal end, neck, internal fixation
Z96.643	Presence of artificial hip joint, bilateral	27265	Closed treatment of post-hip arthroplasty dislocation without anesthesia
Z96.649	Presence of unspecified artificial hip joint	27266	Closed treatment of post-hip arthroplasty dislocation with anesthesia
V43.64	Hip joint replaced by other means	27440	Arthroplasty, knee, tibial plateau
V43.65	Knee joint replaced by other means	27441	Arthroplasty, knee, tibial plateau with debridement and partial synovectomy
Z96.65	Presence of artificial knee joint	27442	Arthroplasty, knee, femoral condyles or tibial plateau(s)
Z96.651	Presence of right artificial knee joint	27443	Arthroplasty, knee, femoral condyles or tibial plateau(s) with debridement
Z96.652	Presence of left artificial knee joint	27445	Arthroplasty, knee, hinge prosthesis (e.g., Walldius type)
Z96.653	Presence of artificial knee joint, bilateral	27446	Arthroplasty, knee, condyle and plateau; medial or lateral compartment
Z96.659	Presence of unspecified artificial knee joint	27447	Arthroplasty, knee, condyle and plateau; medial AND lateral compartments
0SR9069	Replacement of right hip joint with synthetic substitute, open approach	27486	Revision of total knee arthroplasty; one component
0SR906A	Replacement of right hip joint with synthetic substitute, open approach	27487	Revision of total knee arthroplasty; both components
0SR906Z	Replacement of right hip joint with synthetic substitute, open approach	27488	Removal of prosthesis, including total knee prosthesis, methylmethacrylate
0SR90EZ	Replacement of right hip joint with synthetic substitute, open approach
0SRB069	Replacement of left hip joint with synthetic substitute, open approach	Drug code	Description
0SRB06A	Replacement of left hip joint with synthetic substitute, open approach	CN101	Opioid Analgesics
0SRB06Z	Replacement of left hip joint with synthetic substitute, open approach	RE301	Opioid-Containing Antitussives/Expectorants
0SRB0EZ	Replacement of left hip joint with synthetic substitute, open approach
0SRC069	Replacement of right knee joint with synthetic substitute, open approach
0SRC06A	Replacement of right knee joint with synthetic substitute, open approach
0SRC06Z	Replacement of right knee joint with synthetic substitute, open approach
0SRC0EZ	Replacement of right knee joint with synthetic substitute, open approach
0SRC0L9	Replacement of right knee joint with synthetic substitute, open approach
0SRC0LA	Replacement of right knee joint with synthetic substitute, open approach
0SRC0LZ	Replacement of right knee joint with synthetic substitute, open approach
0SRC0M9	Replacement of right knee joint with synthetic substitute, open approach
0SRC0MA	Replacement of right knee joint with synthetic substitute, open approach
0SRC0MZ	Replacement of right knee joint with synthetic substitute, open approach
0SRC0N9	Replacement of right knee joint with synthetic substitute, open approach
0SRC0NA	Replacement of right knee joint with synthetic substitute, open approach
0SRC0NZ	Replacement of right knee joint with synthetic substitute, open approach
0SRD069	Replacement of left knee joint with synthetic substitute, open approach
0SRD06A	Replacement of left knee joint with synthetic substitute, open approach
0SRD06Z	Replacement of left knee joint with synthetic substitute, open approach
0SRD0EZ	Replacement of left knee joint with synthetic substitute, open approach
0SRD0L9	Replacement of left knee joint with synthetic substitute, open approach
0SRD0LA	Replacement of left knee joint with synthetic substitute, open approach
0SRD0LZ	Replacement of left knee joint with synthetic substitute, open approach
0SRD0M9	Replacement of left knee joint with synthetic substitute, open approach
0SRD0MA	Replacement of left knee joint with synthetic substitute, open approach
0SRD0MZ	Replacement of left knee joint with synthetic substitute, open approach
0SRD0N9	Replacement of left knee joint with synthetic substitute, open approach
0SRD0NA	Replacement of left knee joint with synthetic substitute, open approach
0SRD0NZ	Replacement of left knee joint with synthetic substitute, open approach
0SR9049	Replacement of right hip joint with synthetic substitute, open approach
0SR904A	Replacement of right hip joint with synthetic substitute, open approach
0SR904Z	Replacement of right hip joint with synthetic substitute, open approach
0SH908Z	Insertion of internal fixation device into right hip joint, open approach
0SRB049	Replacement of left hip joint with synthetic substitute, open approach
0SRB04A	Replacement of left hip joint with synthetic substitute, open approach
0SRB04Z	Replacement of left hip joint with synthetic substitute, open approach
0SHB08Z	Insertion of internal fixation device into left hip joint, open approach
0SRC0J9	Replacement of right knee joint with synthetic substitute, open approach
0SRC0JA	Replacement of right knee joint with synthetic substitute, open approach
0SRC0JZ	Replacement of right knee joint with synthetic substitute, open approach
0SHC08Z	Insertion of internal fixation device into right knee joint, open approach
0SRD0J9	Replacement of left knee joint with synthetic substitute, open approach
0SRD0JA	Replacement of left knee joint with synthetic substitute, open approach
0SRD0JZ	Replacement of left knee joint with synthetic substitute, open approach
0SHD08Z	Insertion of internal fixation device into left knee joint, open approach

### Sheet: ST2
Supplementary Table 2: Table of Mean Morphine Equivalent conversion factors
Name	Dose_form	Unit	Factor
Alfentanil	IV	mg	30
Buprenorphine	FILM	MCG	75
Buprenorphine	FILM	MG
Buprenorphine	INJ	MG/ML	100
Buprenorphine	INJ	MG	100
Buprenorphine	PATCH	MCG	75
Buprenorphine	TAB	MG	30
Buprenorphine	MISCE	MG
Buprenorphine	PO/ SL/ buccal	mg	30
Buprenorphine	IV/IM	mg	100
Buprenorphine	Transdermal	mcg/h	75
Butorphanol	INJ	mg/ml	15
Butorphanol	SOLN	mg/ml	15
Butorphanol	IV/IM	mg	15
Butorphanol	nasal	mg	7
Codeine	SYRUP	MG	0.15
Codeine	SYRUP	ML	0.15
Codeine	SYRUP	MG/ML	0.15
Codeine	SYRIN	MG/ML	0.3
Codeine	SYRIN	MG	0.3
Codeine	LIQUI	MG	0.15
Codeine	TAB	MG	0.15
Codeine	TAB	MG/ML	0.15
Codeine	ELIXI	ML	0.15
Codeine	ELIXI	MG	0.15
Codeine	PO	mg	0.15
Codeine	IV	mg	0.3
Fentanyl	TAB	MCG	130
Fentanyl	TAB	MCG/M	130
Fentanyl	TAB	MG/ML
Fentanyl	SOLN	MC
Fentanyl	PATCH	MCG	100
Fentanyl	PATCH	MG
Fentanyl	INJ	MCG	300
Fentanyl	INJ	MG	0.3
Fentanyl	INJ	MC	300
Fentanyl	INJ	mcg/m	300
Fentanyl	INJ	MG/ML	0.3
Fentanyl	MISCE	mcg/m	300
Fentanyl	IV	mcg/m	300
Fentanyl	IV	mcg	300
Fentanyl	LOZEN	mcg	130
Fentanyl	film/ oral spray	mcg	180
Fentanyl	nasal spray	mcg	160
fentanyl	Intrathecal	mcg	3750
Fentanyl	Epidural	mcg	900
Fentanyl	Transdermal	mcg/h	100
Hydrocodone	SYRUP	MG/ML	1
Hydrocodone	LIQUI	MG	1
Hydrocodone	SUSP	MG/ML	1
Hydrocodone	SOLN	MG/ML	1
Hydrocodone	POWDE	MG	1
Hydrocodone	Elixi	ML	1
Hydrocodone	Elixi	MG	1
Hydrocodone	TAB	MG	1
Hydrocodone	PO	mg	1
Hydromorphone	MISCE	mcg/m	18
Hydromorphone	AMP	mg/ml	18
Hydromorphone	INJ	mg/ml	18
Hydromorphone	INJ	mcg/m	100
Hydromorphone	INJ	ML	18
Hydromorphone	INJ	mg	18
Hydromorphone	IV	mg	18
Hydromorphone	PO	mg	5
Hydromorphone	VIAL
Hydromorphone	Intrathecal	mcg	500
Hydromorphone	Epidural	mcg	100
Hydromorphone	Rectal	mg	4
Levorphanol	INJ	MG/ML	15
Levorphanol	TAB	MG	11
Levorphanol	IV	mg	15
Levorphanol	PO	mg	11
Meperidine	INJ	ML
Meperidine	TAB	MG	0.1
Meperidine	SYRIN	MG/ML	0.3
Meperidine	SYRIN	MG	0.3
Meperidine	INJ	ML
Meperidine	INJ	ML
Meperidine	INJ	MG	0.3
Meperidine	INJ	MG/ML	0.3
Meperidine	AMP	ML
Meperidine	IV	mg	0.3
Meperidine	PO	mg	0.1
Methadone	TAB
Methadone	INJ	ML
Methadone	INJ	MG/ML	6
Methadone	MISCE	MG	6
Methadone	SOLN	MG	6
Methadone	SOLN	MG/ML	6
Methadone	TAB	MG	4.7
Methadone	SYRIN	MG/ML	6
Methadone	IV	mg	6
Methadone	PO	mg	4.7
Morphine	AMP	MG/ML	3
Morphine	CAP	MG	1
Morphine	CARPU	MG/ML	3
Morphine	INJ	ML	3
Morphine	INJ	MG/ML	3
Morphine	INJ	ML	3
Morphine	LIQUI	MG/ML	1
Morphine	PCA	MG/ML	3
Morphine	PFS	MG	3
Morphine	PFS	MG/ML	3
Morphine	SOLN	MG	3
Morphine	SOLN	MG/ML	3
Morphine	SUPP	MG	1
Morphine	SYRIN	MG/ML	3
Morphine	SYRIN	MG	3
Morphine	TAB	MG	1
Morphine	TUBEX	MG	3
Morphine	VIAL	MG	3
Morphine	VIAL	MG/ML	3
Morphine	INJ	MG	3
Morphine	IV	mg	3
Morphine	Epidural	mg	30
Morphine	Intrathecal	mg	300
Morphine	PO	mg	1
Morphine	Rectal	mg	1
Nalbuphine	INJ	mg/ml	3
Nalbuphine	IV	mg	3
Opium	PO	mg	1
Opium	SUPP	mg	1
Opium	Rectal	mg	1
Oxycodone	LIQUI	MG	3
Oxycodone	SYRIN	MG	3
Oxycodone	SYRIN	MG/ML	3
Oxycodone	SOLN	MG	1.5
Oxycodone	SOLN	MG/ML	1.5
Oxycodone	SOLN	ML	1.5
Oxycodone	CAP	MG	1.5
Oxycodone	TAB	MG	1.5
Oxycodone	PO/CAP	mg	1.5
Oxycodone	IV	mg	3
Oxymorphone	PO	mg	3
Oxymorphone	IV	mg	30
Pentazocine	TAB	MG	0.5
Pentazocine	IV	mg	0.5
Propoxyphene	CAP	MG	0.15
Propoxyphene	TAB	MG	0.15
Propoxyphene	PO	mg	0.15
Remifentanil	INJ	MG
Remifentanil	IV	mcg	300
Sufentanil	INJ	mcg/m	3000
Sufentanil	IV	mcg	3000
Sufentanil	Epidural	mcg	5310
Tapentadol	TAB	MG	0.4
Tapentadol	PO	mg	0.4
Tramadol	PO	mg	0.2
Tramadol	IV	mg	0.3
Tramadol	MISCE	MG	0.2
Tramadol	TAB	MG	0.2

### Sheet: ST3
Supplementary Table 3: Gene mapping to loci based on positional, eQTL and chromatin interaction mapping for suggestive loci in cross-ancestry
GenomicLocus	IndSigSNPs	minGwasP	ensg	symbol	chr	start	end	strand	type	entrezID	HUGO	pLI	ncRVIS	posMapSNPs	posMapMaxCADD	eqtlMapSNPs	eqtlMapminP	eqtlMapminQ	eqtlMapts	eqtlDirection	ciMap	ciMapts
3	rs113672700	5.39e-07	ENSG00000107819	SFXN3	10	102790991	102800998	1	protein_coding	81855	SFXN3	1.26901e-11	-0.678673	1	3.235	0	NA	NA	NA	NA	No	NA
4	rs117257541	8.459e-05	ENSG00000153498	SPACA7	13	113030633	113089003	1	protein_coding	122258	SPACA7	2.10043e-06	0.110642	2	15.3	0	NA	NA	NA	NA	No	NA
5	rs72704678	2.886e-06	ENSG00000165959	CLMN	14	95648277	95786243	-1	protein_coding	79789	CLMN	2.06353e-07	0.282696	0	0	0	NA	NA	NA	NA	Yes	Left_Ventricle
*Detailed column descriptions can be found here: https://fuma.ctglab.nl/tutorial#outputs

### Sheet: ST4
Supplementary Table 4: Lead SNPs for suggestive loci in AFR ancestry
No	GenomicLocus	chr	pos	uniqID	rsID	non_effect_allele	effect_allele	beta	se	gwasP	MAF	IndSigSNP	nearestGene*
1	1	2	148507092	2:148507092:C:T	rs62169462	T	C	0.557155	0.120663	3.99835e-06	0.003782	rs62169462	RNA5SP106
2	2	6	111943214	6:111943214:C:T	rs146758287	T	C	0.674997	0.143768	2.74843e-06	0.01362	rs146758287	TRAF3IP2
3	3	8	91258663	8:91258663:A:T	rs58318286	A	T	-0.250394	0.05111	9.97996e-07	0.06884	rs58318286	LINC00534
4	4	9	37667514	9:37667514:T:TA	rs112883507	TA	T	0.1756	0.036508	1.56156e-06	0.23	rs112883507;rs112883507;rs112883507	RP11-613M10.9:FRMPD1
5	5	13	76825386	13:76825386:A:G	rs78595733	A	G	0.347189	0.0703149	8.20735e-07	0.05825	rs78595733	RN7SL571P
6	6	15	26231343	15:26231343:A:G	rs57531123	A	G	-0.421274	0.0914897	4.25176e-06	0.02118	rs57531123	RP11-1084I9.1
7	7	16	25668649	16:25668649:C:T	rs17795251	C	T	-0.27679	0.0569439	1.21107e-06	0.06278	rs17795251	HS3ST4
8	8	17	29565867	17:29565867:C:T	rs112550873	C	T	0.579032	0.122215	2.23e-06	0.02118	rs112550873	NF1
9	9	19	9418663	19:9418663:A:T	rs115263070	T	A	-0.391989	0.0813066	1.47673e-06	0.05068	rs115263070;rs143068870	ZNF699
*the nearest Gene of the SNP based on ANNOVAR annotations. Note that ANNOVAR annotates "consequence" function by prioritizing the most deleterious annotation for SNPs which are locating a genomic region where multiple genes are obverlapped. Genes are ecoded in symbol, if it is available otherwise Ensembl ID. Genes include all transcripts from Ensembl gene build 85 including non-protein coding gen…
*Detailed column descriptions can be found here: https://fuma.ctglab.nl/tutorial#outputs

### Sheet: ST5
Supplementary Table 5: Gene mapping to loci based on positional, eQTL and chromatin interaction mapping for suggestive loci in AFR ancestry
GenomicLocus	IndSigSNPs	minGwasP	ensg	symbol	chr	start	end	strand	type	entrezID	HUGO	pLI	ncRVIS	posMapSNPs	posMapMaxCADD	eqtlMapSNPs	eqtlMapminP	eqtlMapminQ	eqtlMapts	eqtlDirection	ciMap	ciMapts
1	rs62169462	5.23e-05	ENSG00000115947	ORC4	2	148687968	148779147	-1	protein_coding	5000	ORC4	2.29e-06	-0.920871	2	2.195	2	2.56e-07	3.81e-05	PsychENCODE_eQTLs	-	No	NA
1	rs62169462	0.000173398	ENSG00000204406	MBD5	2	148778580	149275805	1	protein_coding	55777	MBD5	0.999852	-0.905737	2	2.195	0	NA	NA	NA	NA	No	NA
1	rs62169462	0.00023896	ENSG00000135999	EPC2	2	149402009	149545130	1	protein_coding	26122	EPC2	0.999952	-0.736455	0	0	0	NA	NA	NA	NA	Yes	Left_Ventricle
1	rs62169462	0.000173398	ENSG00000187123	LYPD6	2	150186499	150330662	1	protein_coding	130574	LYPD6	0.000624826	0.368923	0	0	0	NA	NA	NA	NA	Yes	Left_Ventricle
2	rs146758287	2.75e-06	ENSG00000009413	REV3L	6	111620234	111804918	-1	protein_coding	5980	REV3L	1	NA	0	0	0	NA	NA	NA	NA	Yes	Left_Ventricle
2	rs146758287	2.75e-06	ENSG00000056972	TRAF3IP2	6	111877657	111927481	-1	protein_coding	10758	TRAF3IP2	7.11e-05	-1.02444	2	2.588	0	NA	NA	NA	NA	Yes	Fetal_Cortex
4	rs112883507	1.56e-06	ENSG00000196092	PAX5	9	36833272	37034103	-1	protein_coding	5079	PAX5	0.984244	-0.198032	0	0	0	NA	NA	NA	NA	Yes	Left_Ventricle
4	rs112883507	1.56e-06	ENSG00000137054	POLR1E	9	37485932	37503694	1	protein_coding	64425	POLR1E	1.03e-05	0.231738	0	0	0	NA	NA	NA	NA	Yes	Left_Ventricle
4	rs112883507	3.29e-06	ENSG00000147912	FBXO10	9	37510889	37588871	-1	protein_coding	26267	FBXO10	0.00149253	-1.03811	0	0	0	NA	NA	NA	NA	Yes	Fetal_Cortex
4	rs112883507	1.56e-06	ENSG00000255872	RP11-613M10.9	9	37588410	38068684	-1	protein_coding	NA	NA	NA	NA	33	12.25	0	NA	NA	NA	NA	No	NA
4	rs112883507	1.56e-06	ENSG00000070601	FRMPD1	9	37650997	37746901	1	protein_coding	22844	FRMPD1	3.53e-10	0.874477	33	12.25	0	NA	NA	NA	NA	Yes	Adult_Cortex:Fetal_Cortex
4	rs112883507	1.56e-06	ENSG00000165275	TRMT10B	9	37753804	37778969	1	protein_coding	158234	TRMT10B	8.98e-05	1.54968	0	0	0	NA	NA	NA	NA	Yes	Left_Ventricle
4	rs112883507	1.56e-06	ENSG00000137124	ALDH1B1	9	38392661	38398658	1	protein_coding	219	ALDH1B1	0.000426749	0.968441	0	0	0	NA	NA	NA	NA	Yes	Left_Ventricle
4	rs112883507	3.29e-06	ENSG00000137142	IGFBPL1	9	38408991	38424444	-1	protein_coding	347252	IGFBPL1	0.00850393	NA	0	0	0	NA	NA	NA	NA	Yes	Fetal_Cortex
5	rs78595733	8.21e-07	ENSG00000178734	C13orf45	13	76445187	76457947	1	protein_coding	729420	C13orf45	0.00981787	1.12203	0	0	0	NA	NA	NA	NA	Yes	Left_Ventricle
7	rs17795251	1.21e-06	ENSG00000182601	HS3ST4	16	25703347	26149009	1	protein_coding	9951	HS3ST4	0.581016	NA	0	0	0	NA	NA	NA	NA	Yes	Left_Ventricle
8	rs112550873	0.000206996	ENSG00000007202	KIAA0100	17	26941458	26972472	-1	protein_coding	9703	KIAA0100	0.265244	-0.495914	0	0	0	NA	NA	NA	NA	Yes	Left_Ventricle
8	rs112550873	0.000206996	ENSG00000132581	SDF2	17	26975374	26989207	-1	protein_coding	6388	SDF2	0.68281	-0.687765	0	0	0	NA	NA	NA	NA	Yes	Left_Ventricle
8	rs112550873	0.000206996	ENSG00000109111	SUPT6H	17	26989109	27029697	1	protein_coding	6830	SUPT6H	1	-1.01782	0	0	0	NA	NA	NA	NA	Yes	Left_Ventricle
8	rs112550873	0.00016635	ENSG00000167549	CORO6	17	27941774	27949925	-1	protein_coding	84940	CORO6	3.14e-05	-0.498787	0	0	0	NA	NA	NA	NA	Yes	Fetal_Cortex
8	rs112550873	0.000206996	ENSG00000126653	NSRP1	17	28442539	28513493	1	protein_coding	84081	NSRP1	0.104802	-0.0263142	0	0	0	NA	NA	NA	NA	Yes	Left_Ventricle
8	rs112550873	0.000245776	ENSG00000182271	TMIGD1	17	28643351	28661077	-1	protein_coding	388364	TMIGD1	0.104145	-0.365441	0	0	0	NA	NA	NA	NA	Yes	Adult_Cortex
8	rs112550873	0.00016635	ENSG00000108582	CPD	17	28705923	28797007	1	protein_coding	1362	CPD	0.247132	-1.13936	0	0	0	NA	NA	NA	NA	Yes	Adult_Cortex:Fetal_Cortex
8	rs112550873	0.000206996	ENSG00000108587	GOSR1	17	28804380	28854610	1	protein_coding	9527	GOSR1	0.450938	-1.46031	0	0	0	NA	NA	NA	NA	Yes	Left_Ventricle
8	rs112550873	2.23e-06	ENSG00000196712	NF1	17	29421945	29709134	1	protein_coding	101930150	NF1	1	-1.14502	74	15.36	0	NA	NA	NA	NA	Yes	Left_Ventricle:Neural_Progenitor_Cell
8	rs112550873	4.51e-05	ENSG00000126861	OMG	17	29599031	29624557	-1	protein_coding	101927057	OMG	0.863213	-0.313618	11	15.36	0	NA	NA	NA	NA	Yes	Left_Ventricle
8	rs112550873	2.99e-05	ENSG00000185862	EVI2B	17	29630784	29641130	-1	protein_coding	2124	EVI2B	0.177044	0.388125	7	10.31	0	NA	NA	NA	NA	Yes	Adult_Cortex:Left_Ventricle
8	rs112550873	2.99e-05	ENSG00000265118	CTD-2370N5.3	17	29632231	29645849	-1	protein_coding	NA	NA	NA	NA	8	10.31	0	NA	NA	NA	NA	Yes	Adult_Cortex:Left_Ventricle
8	rs112550873	2.99e-05	ENSG00000126860	EVI2A	17	29644578	29648902	-1	protein_coding	2123	EVI2A	8.69e-06	-0.104288	8	10.31	0	NA	NA	NA	NA	Yes	Adult_Cortex:Left_Ventricle
8	rs112550873	2.23e-06	ENSG00000131242	RAB11FIP4	17	29718642	29865236	1	protein_coding	84440	RAB11FIP4	0.993664	4.27293	7	7.6	0	NA	NA	NA	NA	Yes	Left_Ventricle:Right_Ventricle
8	rs112550873	0.000280252	ENSG00000172301	COPRS	17	30178883	30186356	-1	protein_coding	55352	COPRS	0.832459	NA	0	0	0	NA	NA	NA	NA	Yes	Adult_Cortex
8	rs112550873	2.99e-05	ENSG00000108651	UTP6	17	30187923	30228784	-1	protein_coding	55813	UTP6	4.83e-06	-0.174156	0	0	0	NA	NA	NA	NA	Yes	Left_Ventricle
8	rs112550873	0.000107461	ENSG00000185158	LRRC37B	17	30334891	30380523	1	protein_coding	101929841	LRRC37B	0.948665	0.0368982	0	0	0	NA	NA	NA	NA	Yes	Left_Ventricle
9	rs115263070:rs143068870	8.9e-06	ENSG00000263264	CTB-133G6.1	19	7413848	7448271	1	protein_coding	NA	NA	NA	NA	0	0	0	NA	NA	NA	NA	Yes	Left_Ventricle
9	rs115263070:rs143068870	8.9e-06	ENSG00000167785	ZNF558	19	8920380	8943004	-1	protein_coding	148156	ZNF558	0.000767127	0.962667	0	0	0	NA	NA	NA	NA	Yes	Left_Ventricle
9	rs115263070:rs143068870	8.9e-06	ENSG00000170948	MBD3L1	19	8943074	8954016	1	protein_coding	85509	MBD3L1	1.3e-05	NA	0	0	0	NA	NA	NA	NA	Yes	Left_Ventricle
9	rs143068870:rs115263070;rs143068870	3.11e-06	ENSG00000170929	OR1M1	19	9203855	9204889	1	protein_coding	125963	OR1M1	0.00018347	1.55968	0	0	0	NA	NA	NA	NA	Yes	Left_Ventricle
9	rs143068870:rs115263070;rs143068870	3.11e-06	ENSG00000170923	OR7G2	19	9212945	9213982	-1	protein_coding	390882	OR7G2	0.00709377	0.317337	0	0	0	NA	NA	NA	NA	Yes	Left_Ventricle
9	rs143068870:rs115263070;rs143068870	3.11e-06	ENSG00000161807	OR7G1	19	9225274	9226439	-1	protein_coding	125962	OR7G1	0.0757167	0.0983485	0	0	0	NA	NA	NA	NA	Yes	Left_Ventricle
9	rs143068870:rs115263070;rs143068870	3.11e-06	ENSG00000170920	OR7G3	19	9236688	9237626	-1	protein_coding	390883	OR7G3	0.405964	1.88468	0	0	0	NA	NA	NA	NA	Yes	Left_Ventricle
9	rs143068870:rs115263070;rs143068870	3.11e-06	ENSG00000130803	ZNF317	19	9251056	9274100	1	protein_coding	57693	ZNF317	0.0157066	-0.0115608	0	0	0	NA	NA	NA	NA	Yes	Left_Ventricle
9	rs143068870:rs115263070;rs143068870	3.11e-06	ENSG00000174667	OR7D4	19	9324526	9325542	-1	protein_coding	125958	OR7D4	8.94e-06	0.0299857	0	0	0	NA	NA	NA	NA	Yes	Left_Ventricle
9	rs115263070;rs143068870:rs143068870:rs115263070	1.48e-06	ENSG00000237521	OR7E24	19	9361606	9362820	1	protein_coding	26648	OR7E24	0.298718	0.220492	0	0	0	NA	NA	NA	NA	Yes	Left_Ventricle
9	rs143068870;rs115263070;rs143068870:rs115263070	1.48e-06	ENSG00000196110	ZNF699	19	9404951	9420514	-1	protein_coding	374879	ZNF699	1.57e-07	-0.851222	20	8.837	0	NA	NA	NA	NA	Yes	Left_Ventricle
9	rs143068870;rs115263070;rs143068870:rs115263070	1.48e-06	ENSG00000188321	ZNF559	19	9434448	9461838	1	protein_coding	84527	ZNF559	7.72e-09	1.13931	11	9.775	56	3.05e-05	0.00296165	PsychENCODE_eQTLs	-	Yes	Left_Ventricle
9	rs143068870;rs115263070;rs143068870:rs115263070	2.91e-06	ENSG00000270011	ZNF559-ZNF177	19	9434850	9493293	1	protein_coding	100529215	ZNF559-ZNF177	NA	-0.203085	23	13.64	1	0.000189923	0.0146553	PsychENCODE_eQTLs	NA	Yes	Left_Ventricle
9	rs143068870;rs115263070;rs143068870:rs115263070	2.91e-06	ENSG00000188629	ZNF177	19	9435021	9493293	1	protein_coding	100529215	ZNF177	5.54e-06	-0.203085	23	13.64	0	NA	NA	NA	NA	Yes	Left_Ventricle
9	rs115263070;rs143068870	1.48e-06	ENSG00000174652	ZNF266	19	9523272	9546254	-1	protein_coding	10781	ZNF266	1.25e-09	1.95583	26	13.84	58	1.63e-08	2.94e-06	PsychENCODE_eQTLs	+	No	NA
9	rs115263070;rs143068870:rs143068870:rs115263070	1.48e-06	ENSG00000198028	ZNF560	19	9577183	9609283	-1	protein_coding	147741	ZNF560	7.36e-10	-0.311567	0	0	0	NA	NA	NA	NA	Yes	Left_Ventricle:Neural_Progenitor_Cell
9	rs115263070:rs143068870	8.9e-06	ENSG00000130818	ZNF426	19	9638667	9649303	-1	protein_coding	79088	ZNF426	5.95e-13	-0.559404	0	0	0	NA	NA	NA	NA	Yes	Left_Ventricle
9	rs143068870:rs115263070	1.48e-06	ENSG00000197961	ZNF121	19	9671029	9695209	-1	protein_coding	7675	ZNF121	0.724859	-0.169435	0	0	0	NA	NA	NA	NA	Yes	Adult_Cortex:Fetal_Cortex:Left_Ventricle:Right_Ventricle
9	rs115263070;rs143068870:rs143068870:rs115263070	1.48e-06	ENSG00000171469	ZNF561	19	9715356	9732075	-1	protein_coding	93134	ZNF561	0.00976255	1.7258	0	0	0	NA	NA	NA	NA	Yes	Left_Ventricle
9	rs115263070;rs143068870:rs143068870:rs115263070	1.48e-06	ENSG00000267106	C19orf82	19	9731967	9756572	1	protein_coding	284385	C19orf82	NA	0.258349	0	0	0	NA	NA	NA	NA	Yes	Left_Ventricle
9	rs115263070:rs143068870:rs115263070;rs143068870	1.48e-06	ENSG00000171466	ZNF562	19	9759330	9785776	-1	protein_coding	54811	ZNF562	0.13968	0.100649	0	0	0	NA	NA	NA	NA	Yes	Hippocampus:Left_Ventricle
9	rs143068870:rs115263070	1.48e-06	ENSG00000224689	ZNF812	19	9800600	9811452	-1	protein_coding	729648	ZNF812	6e-07	0.173193	0	0	0	NA	NA	NA	NA	Yes	Left_Ventricle:Right_Ventricle
9	rs143068870:rs115263070	1.48e-06	ENSG00000196605	ZNF846	19	9862669	9903856	-1	protein_coding	100505555	ZNF846	3.75e-16	-0.341021	0	0	0	NA	NA	NA	NA	Yes	Adult_Cortex:Left_Ventricle
9	rs115263070;rs143068870:rs143068870:rs115263070	1.48e-06	ENSG00000127452	FBXL12	19	9920943	9938492	-1	protein_coding	54850	FBXL12	0.0145183	-1.00765	0	0	0	NA	NA	NA	NA	Yes	Left_Ventricle
9	rs115263070;rs143068870:rs143068870:rs115263070	1.48e-06	ENSG00000198258	UBL5	19	9938568	9940791	1	protein_coding	59286	UBL5	0.0801583	-0.417525	0	0	0	NA	NA	NA	NA	Yes	Left_Ventricle
9	rs115263070;rs143068870:rs143068870:rs115263070	1.48e-06	ENSG00000127445	PIN1	19	9945933	9960358	1	protein_coding	5300	PIN1	0.340907	-0.489585	0	0	0	NA	NA	NA	NA	Yes	Left_Ventricle
*Detailed column descriptions can be found here: https://fuma.ctglab.nl/tutorial#outputs

### Sheet: ST6
Supplementary Table 6: Lead SNPs for suggestive loci in AMR ancestry
No	GenomicLocus	chr	pos	uniqID	rsID	non_effect_allele	effect_allele	beta	se	gwasP	MAF	IndSigSNPs	nearestGene*
1	1	2	159585612	2:159585612:C:T	rs75800065	T	C	0.568573	0.119701	2.18211e-06	0.04467	rs75800065	AC005042.4:AC005042.5
2	2	2	225982853	2:225982853:C:G	rs10498182	C	G	-0.252154	0.0523976	1.60573e-06	0.2147	rs10498182	DOCK10
3	3	3	46488854	3:46488854:C:T	rs2239692	T	C	-0.336277	0.0732602	4.70881e-06	0.1138	rs2239692	LTF
4	4	12	67543145	12:67543145:C:T	rs11176604	C	T	0.417873	0.0885017	2.50497e-06	0.05187	rs11176604	RAB11AP2
*the nearest Gene of the SNP based on ANNOVAR annotations. Note that ANNOVAR annotates "consequence" function by prioritizing the most deleterious annotation for SNPs which are locating a genomic region where multiple genes are obverlapped. Genes are ecoded in symbol, if it is available otherwise Ensembl ID. Genes include all transcripts from Ensembl gene build 85 including non-protein coding gen…
**Detailed column descriptions can be found here: https://fuma.ctglab.nl/tutorial#outputs

### Sheet: ST7
Supplementary Table 7: Gene mapping to loci based on positional, eQTL and chromatin interaction mapping for suggestive loci in AMR ancestry
GenomicLocus	IndSigSNPs	minGwasP	ensg	symbol	chr	start	end	strand	type	entrezID	HUGO	pLI	ncRVIS	posMapSNPs	posMapMaxCADD	eqtlMapSNPs	eqtlMapminP	eqtlMapminQ	eqtlMapts	eqtlDirection	ciMap	ciMapts
1	rs75800065	2.18211e-06	ENSG00000123612	ACVR1C	2	158383279	158485517	-1	protein_coding	130399	ACVR1C	0.044891	-0.728221	0	0	0	NA	NA	NA	NA	Yes	Left_Ventricle
1	rs75800065	2.18211e-06	ENSG00000115170	ACVR1	2	158592958	158732374	-1	protein_coding	90	ACVR1	0.956448	0.234303	0	0	0	NA	NA	NA	NA	Yes	Neural_Progenitor_Cell
1	rs75800065	2.18211e-06	ENSG00000007001	UPP2	2	158733214	158992666	1	protein_coding	151531	UPP2	0.00202492	0.110783	0	0	0	NA	NA	NA	NA	Yes	Neural_Progenitor_Cell
1	rs75800065	2.18211e-06	ENSG00000153237	CCDC148	2	159027593	159313265	-1	protein_coding	130940	CCDC148	7.95013e-19	0.195527	0	0	0	NA	NA	NA	NA	Yes	Left_Ventricle
1	rs75800065	2.18211e-06	ENSG00000144283	PKP4	2	159313476	159539391	1	protein_coding	8502	PKP4	1.5982e-05	NA	0	0	0	NA	NA	NA	NA	Yes	Left_Ventricle
1	rs75800065	2.18211e-06	ENSG00000136536	MARCH7	2	160569000	160627538	1	protein_coding	64844	2026-03-07	0.977026	-0.421753	0	0	0	NA	NA	NA	NA	Yes	Left_Ventricle
2	rs10498182	1.60573e-06	ENSG00000135905	DOCK10	2	225629807	225907162	-1	protein_coding	55619	DOCK10	0.0291925	NA	0	0	0	NA	NA	NA	NA	Yes	Adult_Cortex:Hippocampus:Left_Ventricle
2	rs10498182	NA	ENSG00000144460	NYAP2	2	226265364	226518734	1	protein_coding	57624	NYAP2	0.906196	0.188825	0	0	0	NA	NA	NA	NA	Yes	Left_Ventricle
2	rs10498182	1.60573e-06	ENSG00000169047	IRS1	2	227596033	227664475	-1	protein_coding	3667	IRS1	0.218507	-1.69763	0	0	0	NA	NA	NA	NA	Yes	Adult_Cortex
2	rs10498182	1.60573e-06	ENSG00000144468	RHBDD1	2	227700297	227863931	1	protein_coding	84236	RHBDD1	4.74168e-09	-1.63993	0	0	0	NA	NA	NA	NA	Yes	Adult_Cortex
2	rs10498182	NA	ENSG00000115009	CCL20	2	228678558	228682272	1	protein_coding	6364	CCL20	0.08774	-0.422544	0	0	0	NA	NA	NA	NA	Yes	Left_Ventricle
3	rs2239692	4.70881e-06	ENSG00000012223	LTF	3	46477136	46526724	-1	protein_coding	4057	LTF	1.76023e-13	0.0797339	1	8.676	0	NA	NA	NA	NA	No	NA
4	rs11176604	6.83907e-06	ENSG00000111530	CAND1	12	67663061	67713731	1	protein_coding	55832	CAND1	0.999927	1.89971	0	0	42	3.29831e-07	4.81992e-05	PsychENCODE_eQTLs	-	No	NA
*Detailed column descriptions can be found here: https://fuma.ctglab.nl/tutorial#outputs

### Sheet: ST8
Supplementary Table 8: Lead SNPs for suggestive loci in EUR ancestry
No	GenomicLocus	chr	pos	uniqID	rsID	non_effect_allele	effect_allele	beta	se	gwasP	MAF	IndSigSNP	nearestGene*
1	1	4	58777959	4:58777959:C:CA	rs141284882	CA	C	0.107771	0.0230661	2.99813e-06	0.1203	rs141284882	RP11-4O3.2
2	2	10	102807611	10:102807611:C:T	rs113672700	C	T	0.206306	0.0411635	5.43584e-07	0.0338	rs113672700	SFXN3
3	3	13	113012499	13:113012499:C:T	rs117257541	C	T	0.268193	0.0585412	4.64929e-06	0.01789	rs117257541	SPACA7
*the nearest Gene of the SNP based on ANNOVAR annotations. Note that ANNOVAR annotates "consequence" function by prioritizing the most deleterious annotation for SNPs which are locating a genomic region where multiple genes are obverlapped. Genes are ecoded in symbol, if it is available otherwise Ensembl ID. Genes include all transcripts from Ensembl gene build 85 including non-protein coding gen…
**Detailed column descriptions can be found here: https://fuma.ctglab.nl/tutorial#outputs

### Sheet: ST9
Supplementary Table 9: Gene mapping to loci based on positional, eQTL and chromatin interaction mapping for suggestive loci in EUR ancestry
GenomicLocus	IndSigSNPs	minGwasP	ensg	symbol	chr	start	end	strand	type	entrezID	HUGO	pLI	ncRVIS	posMapSNPs	posMapMaxCADD	eqtlMapSNPs	eqtlMapminP	eqtlMapminQ	eqtlMapts	eqtlDirection	ciMap	ciMapts
2	rs113672700	5.43584e-07	ENSG00000107819	SFXN3	10	102790991	102800998	1	protein_coding	81855	SFXN3	1.26901e-11	-0.678673	1	3.235	0	NA	NA	NA	NA	No	NA
3	rs117257541	8.48701e-05	ENSG00000153498	SPACA7	13	113030633	113089003	1	protein_coding	122258	SPACA7	2.10043e-06	0.110642	3	15.3	0	NA	NA	NA	NA	No	NA
*Detailed column descriptions can be found here: https://fuma.ctglab.nl/tutorial#outputs
